# Very high frequencies of Familial Breast Cancer, low BRCA1/2 mutations and high Luminal molecular subtypes in Eastern Saudi Arabia necessitate the hunt for novel breast cancer hub genes

**DOI:** 10.1101/2023.10.03.23296209

**Authors:** Tahani Al-Qurashi, Sarah Balghonaim, Haya Albunyan, Hattan Alduhailan, Latiffah Almqhawi, Irtaza Fatima Zafar, Rehab Abubaker, Anees R Malik, Hani Mustafa, Nawaf Alanazi, Zafar Iqbal

## Abstract

This study was carried out to find out incidence of familial breast cancer, frequencies of different histological and molecular subtypes of breast cancer, and proportion of breast cancer patient with BRCA1/2 mutations, to plan for its implementation in early cancer screening and personalized treatment in Eastern Saudi Arabia. The breast cancer incidence increased from 2009-2016 and peaked in 2012. Ductal carcinoma (80%) was the most common histological type and Luminal A/B the most common (74%) molecular types among all patients. The familial and non-familial breast cancer groups were compared based on their demographic and clinical characteristics. The mean age at diagnosis was 51.6±13.5 and 53.5±12.7 for familial and non-familial breast cancer patients respectively. A total of 10 (24.3%) of familial breast cancer patients were tested for BRCA gene mutations, and 5 (12.2%) were abnormal, making it 4.3% of total patients. In the familial group, significant correlation (p 0.04) was found between patients with age less than 50 and with more than one family member affected with breast or ovarian cancer. Significance was found between unilateral familial breast cancer and bone metastasis (p 0.004). In both familial and non-familial groups, significant correlation was found between unilateral breast cancer and liver metastasis (0.005 and 0.017 respectively). There was a significant association between unilateral non-familial breast cancer and luminal A molecular type (p 0.012). Analysis of TNM staging showed that (61%) of familial breast cancer patients were diagnosed at stage II. In conclusion, familial breast cancer incidence is increasingly high in Al-Ahsa region as compared to western populations which could be due to consanguineous marriage and social behaviors. It warrants further studies to explore familial breast cancer hub genes in Eastern Saudi Arabia and its implementation in early diagnosis and patient-tailored treatment of breast cancer.
