## Supplementary material for "Very high frequencies of Familial Breast Cancer, low BRCA1/2 mutations and high Luminal molecular subtypes in Eastern Saudi Arabia necessitate the hunt for novel breast cancer hub genes": Raw data of Breast Cancer Patients at KAH Al-Ahsa

### Sheet: Sheet1
			Female			Breast carcinoma	Adult Oncology ＆ Hematology [KAH]		D00002197	C509	Yes	No	No	Yes	Yes	Yes	No	No	No	No	No	No
			Male			Breast carcinoma	Adult Oncology ＆ Hematology [KAH]		D00002197	C509	Yes	No	No	No	No	Yes	No	Yes	Yes	No	No	No
			Female			Breast carcinoma	Breast Surgery [KAH]		D00002197	C509	Yes	Yes	No	Yes	No	No	No	No	No	No	No	No
			Female			Breast carcinoma	Adult Oncology ＆ Hematology [KAH]		D00002197	C509	Yes	No	No	No	No	No	No	Yes	No	No	No	No
			Female			Breast carcinoma	Adult Oncology ＆ Hematology [KAH]		D00002197	C509	No	Yes	No	Yes	Yes	Yes	No	Yes	Yes	No	No	No
			Female			Family history of malignant neoplasm of breast	Breast Surgery [KAH]		D00038627	Z803	No	No	No	No	No	Yes	No	Yes	Yes	No	Yes	No
			Female			Breast carcinoma	Adult Oncology ＆ Hematology [KAH]		D00002197	C509	No	Yes	No	No	No	Yes	No	Yes	No	No	No	No
			Female			Breast carcinoma	Adult Oncology ＆ Hematology [KAH]		D00002197	C509	Yes	No	No	Yes	No	No	No	No	Yes	No	No	No
			Female			Breast cancer	Obstetrics ＆ Gynaecology [KAH]		D00002196	C509	Yes	No	No	Yes	No	Yes	No	No	No	No	No	No
			Female			Breast cancer of upper-inner quadrant	Emergency Rooms [KAH]		D00002186	C502	No	No	No	Yes	No	Yes	No	No	No	No	No	No
			Female			Breast carcinoma	Adult Oncology ＆ Hematology [KAH]		D00002197	C509	Yes	No	No	Yes	No	Yes	No	No	Yes	No	No	No
			Female			Breast cancer	Adult Oncology ＆ Hematology [KAH]		D00002196	C509	No	No	No	Yes	No	Yes	No	No	No	No	No	No
			Female			Breast carcinoma	Family Medicine [KAH]		D00002197	C509	No	No	No	Yes	No	No	No	Yes	Yes	No	Yes	No
			Female			Breast cancer	Adult Oncology ＆ Hematology [KAH]		D00002196	C509	No	No	No	Yes	No	Yes	No	Yes	No	No	No	No
			Female			Breast carcinoma	Obstetrics ＆ Gynaecology [KAH]		D00002197	C509	Yes	No	No	Yes	No	Yes	No	No	No	No	No	No
			Female			Family history of malignant neoplasm of breast	Breast Surgery [KAH]		D00038627	Z803	No	No	No	No	No	No	No	No	No	No	No	No
			Female			Breast carcinoma	Adult Oncology ＆ Hematology [KAH]		D00002197	C509	Yes	No	No	No	No	No	No	No	No	No	No	No
			Female			Breast carcinoma	ICU [KAH]		D00002197	C509	No	No	No	Yes	No	Yes	No	No	Yes	No	No	No
			Female			Breast carcinoma	Adult Oncology ＆ Hematology [KAH]		D00002197	C509	No	No	No	Yes	No	No	No	No	No	No	No	No
			Female			Breast carcinoma	Adult Oncology ＆ Hematology [KAH]		D00002197	C509	Yes	No	No	Yes	No	No	No	Yes	No	No	No	No
			Female			Breast carcinoma	Adult Oncology ＆ Hematology [KAH]		D00002197	C509	No	Yes	No	No	No	No	No	No	No	No	No	No
			Female			Breast cancer	Obstetrics ＆ Gynaecology [KAH]		D00002196	C509	No	Yes	No	No	No	Yes	No	No	No	No	No	No
			Female			Infiltrating ductal carcinoma of breast	Emergency Rooms [KAH]		D00002208	C509	No	Yes	No	Yes	No	Yes	No	No	No	No	No	No
			Female			Phyllodes tumor of breast(malignant)	Breast Surgery [KAH]		D00002233	C509	No	No	No	Yes	No	Yes	No	Yes	Yes	No	No	No
			Female			Invasive breast cancer	Breast Surgery [KAH]		D00002214	C509	No	Yes	No	Yes	No	No	Yes	No	Yes	No	No	No
			Female			Breast cancer	Adult Oncology ＆ Hematology [KAH]		D00002196	C509	Yes	No	No	No	No	Yes	No	No	Yes	No	No	No
			Female			Breast carcinoma	Adult Oncology ＆ Hematology [KAH]		D00002197	C509	No	No	No	Yes	No	Yes	No	No	Yes	No	No	No
			Female			Breast carcinoma	Internal Medicine [KAH]		D00002197	C509	Yes	No	No	Yes	No	Yes	No	No	Yes	No	No	No
			Female			Breast cancer	Breast Surgery [KAH]		D00002196	C509	No	Yes	No	No	Yes	Yes	No	Yes	Yes	No	Yes	No
			Female			Breast cancer	Breast Surgery [KAH]		D00002196	C509	No	No	No	No	No	No	No	No	No	No	No	No
			Female			Breast cancer	Breast Surgery [KAH]		D00002196	C509	No	No	No	Yes	No	Yes	No	No	No	No	No	No
			Female			Breast cancer	Breast Surgery [KAH]		D00002196	C509	Yes	No	No	Yes	No	No	No	No	Yes	No	No	No
			Female			Breast cancer	Adult Oncology ＆ Hematology [KAH]		D00002196	C509	No	No	No	Yes	No	Yes	Yes	Yes	No	No	No	No
			Female			Breast carcinoma	Obstetrics ＆ Gynaecology [KAH]		D00002197	C509	No	No	No	Yes	No	No	No	No	No	No	No	No
			Female			Family history of malignant neoplasm of breast	Breast Surgery [KAH]		D00038627	Z803	No	No	No	No	No	No	No	No	No	No	No	No
			Female			Family history of malignant neoplasm of breast	Breast Surgery [KAH]		D00038627	Z803	No	No	No	No	No	No	No	No	No	No	No	No
			Female			Breast carcinoma	Adult Oncology ＆ Hematology [KAH]		D00002197	C509	Yes	No	No	Yes	No	Yes	No	Yes	Yes	No	No	No
			Female			Breast cancer	Breast Surgery [KAH]		D00002196	C509	No	No	No	Yes	No	No	No	No	No	No	No	No
			Female			Family history of malignant neoplasm of breast	Breast Surgery [KAH]		D00038627	Z803	No	No	No	No	No	No	No	No	No	No	No	No
			Female			Breast cancer	Obstetrics ＆ Gynaecology [KAH]		D00002196	C509	Yes	No	No	Yes	No	No	No	No	No	No	No	No
			Female			Breast cancer	Medical Imaging [KAH]		D00002196	C509	No	No	No	Yes	No	Yes	No	No	Yes	No	No	No
			Female			Breast carcinoma	Adult Oncology ＆ Hematology [KAH]		D00002197	C509	Yes	No	No	No	No	Yes	No	Yes	Yes	No	No	No
			Female			Breast carcinoma	Adult Oncology ＆ Hematology [KAH]		D00002197	C509	No	No	No	Yes	No	Yes	No	Yes	No	No	No	No
			Female			Breast cancer	Breast Surgery [KAH]		D00002196	C509	Yes	No	No	Yes	No	No	No	No	No	No	No	No
			Female			Breast carcinoma	Adult Oncology ＆ Hematology [KAH]		D00002197	C509	Yes	Yes	No	Yes	No	Yes	Yes	Yes	No	No	No	No
			Female			Breast cancer	Plastic Surgery [KAH]		D00002196	C509	No	No	No	No	Yes	No	No	No	No	No	No	No
			Female			Breast cancer	Family Medicine [KAH]		D00002196	C509	No	Yes	No	Yes	No	Yes	No	No	Yes	No	No	No
			Female			Breast carcinoma	Adult Oncology ＆ Hematology [KAH]		D00002197	C509	Yes	No	No	Yes	No	Yes	No	No	No	No	No	No
			Female			Breast carcinoma	Adult Oncology ＆ Hematology [KAH]		D00002197	C509	Yes	No	No	Yes	No	No	No	No	No	No	No	No
			Female			Breast carcinoma	Adult Oncology ＆ Hematology [KAH]		D00002197	C509	Yes	No	No	Yes	No	No	No	No	No	No	No	No
			Female			Breast cancer	Adult Oncology ＆ Hematology [KAH]		D00002196	C509	No	No	No	Yes	No	No	No	No	No	No	No	No
			Female			Breast carcinoma	Internal Medicine [KAH]		D00002197	C509	No	Yes	No	Yes	No	Yes	Yes	No	Yes	No	No	No
			Female			Breast cancer	Adult Oncology ＆ Hematology [KAH]		D00002196	C509	Yes	No	No	Yes	No	Yes	No	No	Yes	No	No	No
			Female			Breast carcinoma	Adult Oncology ＆ Hematology [KAH]		D00002197	C509	Yes	No	No	No	No	Yes	No	Yes	Yes	No	No	No
			Female			Breast cancer	Adult Oncology ＆ Hematology [KAH]		D00002196	C509	No	No	No	Yes	Yes	Yes	No	Yes	Yes	No	No	No
			Female			Breast cancer	Breast Surgery [KAH]		D00002196	C509	No	No	No	Yes	No	Yes	No	No	Yes	No	No	No
			Female			Breast carcinoma	Adult Oncology ＆ Hematology [KAH]		D00002197	C509	No	Yes	No	Yes	No	No	No	No	No	No	No	No
			Female			Breast cancer	Adult Oncology ＆ Hematology [KAH]		D00002196	C509	No	No	No	Yes	No	No	No	Yes	Yes	No	No	No
			Female			Breast cancer	Adult Oncology ＆ Hematology [KAH]		D00002196	C509	Yes	No	No	No	No	No	No	Yes	Yes	No	No	No
			Female			Breast cancer	Adult Oncology ＆ Hematology [KAH]		D00002196	C509	No	No	No	Yes	No	Yes	No	No	No	No	No	No
			Female			Breast carcinoma	Adult Oncology ＆ Hematology [KAH]		D00002197	C509	Yes	No	No	No	Yes	No	No	No	No	No	No	No
			Female			Breast cancer	Breast Surgery [KAH]		D00002196	C509	Yes	No	No	Yes	No	Yes	No	No	No	No	No	No
			Female			Breast cancer	Breast Surgery [KAH]		D00002196	C509	No	Yes	No	Yes	No	Yes	Yes	Yes	Yes	No	No	No
			Female			Breast cancer	Adult Oncology ＆ Hematology [KAH]		D00002196	C509	No	Yes	No	No	No	Yes	No	No	Yes	No	Yes	No
			Female			Breast cancer	Adult Oncology ＆ Hematology [KAH]		D00002196	C509	Yes	No	No	Yes	No	Yes	No	Yes	Yes	No	No	No
			Female			Breast cancer	Breast Surgery [KAH]		D00002196	C509	Yes	No	No	Yes	No	Yes	No	No	No	No	No	No
			Female			Breast cancer	Breast Surgery [KAH]		D00002196	C509	No	No	No	Yes	No	No	No	No	No	No	No	No
			Female			Breast cancer	Plastic Surgery [KAH]		D00002196	C509	No	No	No	No	No	No	No	No	No	No	No	No
			Female			Breast cancer	Breast Surgery [KAH]		D00002196	C509	Yes	Yes	No	Yes	No	Yes	No	No	Yes	No	No	No
			Female			Breast cancer	Breast Surgery [KAH]		D00002196	C509	No	No	No	Yes	No	Yes	No	Yes	Yes	No	Yes	Yes
			Female			Breast cancer	Adult Oncology ＆ Hematology [KAH]		D00002196	C509	No	No	No	Yes	No	No	No	No	No	No	No	No
			Female			Invasive breast cancer	Emergency Rooms [KAH]		D00002214	C509	No	No	No	Yes	Yes	No	No	No	No	No	No	No
			Female			Family history of malignant neoplasm of breast	Breast Surgery [KAH]		D00038627	Z803	No	No	No	Yes	Yes	No	No	No	No	No	No	No
			Female			Breast cancer	Breast Surgery [KAH]		D00002196	C509	Yes	No	No	Yes	No	No	No	No	No	No	No	No
			Female			Breast carcinoma	Adult Oncology ＆ Hematology [KAH]		D00002197	C509	No	Yes	No	Yes	No	Yes	No	Yes	Yes	No	No	No
			Female			Breast cancer	Family Medicine [KAH]		D00002196	C509	No	No	No	Yes	No	Yes	No	Yes	Yes	No	No	No
			Female			Breast carcinoma	Internal Medicine [KAH]		D00002197	C509	No	Yes	No	No	Yes	Yes	No	No	Yes	No	Yes	No
			Female			Family history of malignant neoplasm of breast	Breast Surgery [KAH]		D00038627	Z803	No	No	No	No	No	No	No	No	No	No	No	No
			Female			Breast carcinoma	Adult Oncology ＆ Hematology [KAH]		D00002197	C509	No	Yes	No	No	No	Yes	Yes	No	Yes	No	No	No
			Female			Breast carcinoma	Adult Oncology ＆ Hematology [KAH]		D00002197	C509	No	No	No	Yes	No	No	No	No	No	No	No	No
			Female			Breast carcinoma	Adult Oncology ＆ Hematology [KAH]		D00002197	C509	Yes	No	No	Yes	Yes	No	No	No	No	No	No	No
			Female			Breast cancer	Internal Medicine [KAH]		D00002196	C509	No	Yes	No	Yes	No	Yes	No	Yes	Yes	No	No	No
			Female			Breast cancer	Breast Surgery [KAH]		D00002196	C509	No	Yes	No	Yes	Yes	Yes	No	Yes	Yes	No	No	Yes
			Female			Breast cancer	Adult Oncology ＆ Hematology [KAH]		D00002196	C509	No	No	No	Yes	No	No	No	No	No	No	No	Yes
			Female			Breast cancer	Breast Surgery [KAH]		D00002196	C509	No	No	No	Yes	No	No	No	No	No	No	No	No
			Female			Breast cancer	Adult Oncology ＆ Hematology [KAH]		D00002196	C509	Yes	No	No	No	No	Yes	No	Yes	No	No	No	No
			Female			Breast cancer	Adult Oncology ＆ Hematology [KAH]		D00002196	C509	No	No	No	No	No	No	No	No	No	No	No	No
			Female			Breast cancer	Breast Surgery [KAH]		D00002196	C509	No	No	No	No	No	Yes	No	Yes	Yes	No	No	No
			Female			Breast cancer	CARDIOLOGY [KAH]		D00002196	C509	No	No	No	Yes	No	Yes	No	No	Yes	No	No	Yes
			Female			Breast cancer	Clinical Nursing [KAH]		D00002196	C509	Yes	No	No	No	No	No	No	No	No	No	No	No
			Female			Breast cancer	Family Medicine [KAH]		D00002196	C509	No	Yes	No	Yes	No	Yes	No	No	No	No	No	No
			Female			Breast cancer	Adult Oncology ＆ Hematology [KAH]		D00002196	C509	Yes	No	No	No	No	No	No	No	No	No	No	No
			Female			Breast carcinoma	Adult Oncology ＆ Hematology [KAH]		D00002197	C509	Yes	No	No	No	No	No	No	No	No	No	No	No
			Female			Breast cancer	Breast Surgery [KAH]		D00002196	C509	No	No	No	Yes	No	No	No	No	No	No	No	No
			Female			Breast cancer	Internal Medicine [KAH]		D00002196	C509	No	No	No	Yes	No	Yes	No	Yes	Yes	No	No	No
			Female			Breast cancer	Breast Surgery [KAH]		D00002196	C509	No	No	No	Yes	No	No	No	No	No	No	No	No
			Female			Breast cancer	Adult Oncology ＆ Hematology [KAH]		D00002196	C509	No	Yes	No	Yes	No	Yes	No	Yes	Yes	No	No	No
			Female			Breast carcinoma	Adult Oncology ＆ Hematology [KAH]		D00002197	C509	No	No	No	Yes	No	Yes	Yes	No	Yes	No	No	No
			Female			Breast cancer	Breast Surgery [KAH]		D00002196	C509	No	Yes	No	Yes	Yes	No	No	Yes	No	No	No	No
			Female			Breast carcinoma	Adult Oncology ＆ Hematology [KAH]		D00002197	C509	Yes	Yes	No	No	No	No	No	No	No	No	No	No
			Female			Angiosarcoma of breast	Breast Surgery [KAH]		D00002193	C509	No	Yes	No	Yes	No	Yes	No	No	Yes	No	No	No
			Female			Breast carcinoma	Adult Oncology ＆ Hematology [KAH]		D00002197	C509	Yes	No	No	Yes	No	Yes	No	No	Yes	No	No	No
			Female			Breast carcinoma	Adult Oncology ＆ Hematology [KAH]		D00002197	C509	Yes	No	No	Yes	No	No	No	No	No	No	No	No
			Female			Breast cancer	Adult Oncology ＆ Hematology [KAH]		D00002196	C509	Yes	No	No	Yes	No	Yes	No	Yes	Yes	No	No	No
			Female			Breast cancer	Emergency Rooms [KAH]		D00002196	C509	No	No	No	No	No	No	No	No	No	No	No	No
			Female			Family history of malignant neoplasm of breast	Breast Surgery [KAH]		D00038627	Z803	No	No	Yes	No	No	No	No	No	No	No	No	No
			Female			Breast carcinoma	Adult Oncology ＆ Hematology [KAH]		D00002197	C509	Yes	No	No	No	No	No	No	No	No	No	No	No
			Female			Breast cancer	Breast Surgery [KAH]		D00002196	C509	Yes	No	No	Yes	No	Yes	No	No	Yes	No	No	No
			Female			Breast cancer	Adult Oncology ＆ Hematology [KAH]		D00002196	C509	Yes	Yes	No	Yes	No	Yes	No	Yes	Yes	No	No	No
			Female			Infiltrating lobular carcinoma of breast	Vascular Surgery [KAH]		D00002211	C509	No	No	No	Yes	No	Yes	No	No	Yes	No	No	No
			Female			Breast cancer	Breast Surgery [KAH]		D00002196	C509	Yes	No	No	Yes	No	Yes	No	No	No	No	No	No
			Female			Breast cancer	Adult Oncology ＆ Hematology [KAH]		D00002196	C509	No	Yes	No	Yes	No	No	No	No	No	No	No	No
			Female			Breast cancer	Adult Oncology ＆ Hematology [KAH]		D00002196	C509	No	No	No	Yes	No	No	No	No	No	No	No	No
			Female			Breast carcinoma	Adult Oncology ＆ Hematology [KAH]		D00002197	C509	No	No	No	Yes	No	No	No	No	No	No	No	No
			Female			Breast cancer	Breast Surgery [KAH]		D00002196	C509	No	Yes	No	Yes	No	Yes	No	Yes	Yes	No	No	No
			Female			Breast cancer	Breast Surgery [KAH]		D00002196	C509	Yes	No	No	Yes	Yes	Yes	No	Yes	Yes	No	No	No
			Female			Breast cancer	Adult Oncology ＆ Hematology [KAH]		D00002196	C509	No	No	No	Yes	No	No	No	No	No	No	No	No
			Female			Breast cancer	Vascular Surgery [KAH]		D00002196	C509	Yes	Yes	No	Yes	No	Yes	No	Yes	Yes	No	No	No
			Female			Breast cancer	Breast Surgery [KAH]		D00002196	C509	No	No	No	Yes	No	Yes	No	No	No	No	No	No
			Female			Breast cancer	Adult Oncology ＆ Hematology [KAH]		D00002196	C509	No	No	No	Yes	No	Yes	No	No	Yes	No	No	No
			Female			Breast carcinoma	Emergency Rooms [KAH]		D00002197	C509	No	No	No	Yes	No	No	No	No	No	No	No	No
			Female			Breast cancer	Breast Surgery [KAH]		D00002196	C509	No	Yes	No	Yes	No	Yes	No	Yes	Yes	No	No	No
			Female			Breast cancer	Breast Surgery [KAH]		D00002196	C509	No	No	No	Yes	No	No	No	No	No	No	No	No
			Female			Breast carcinoma	Internal Medicine [KAH]		D00002197	C509	Yes	No	No	Yes	No	Yes	No	No	Yes	No	No	No
			Female			Breast carcinoma	Adult Oncology ＆ Hematology [KAH]		D00002197	C509	Yes	No	No	Yes	No	Yes	No	No	No	No	No	No
			Female			Breast cancer	Breast Surgery [KAH]		D00002196	C509	No	No	No	Yes	No	Yes	No	Yes	Yes	No	No	No
			Female			Breast cancer	Adult Pulmonology [KAH]		D00002196	C509	No	Yes	No	Yes	Yes	Yes	No	Yes	Yes	No	Yes	No
			Female			Breast carcinoma	Adult Oncology ＆ Hematology [KAH]		D00002197	C509	Yes	No	No	Yes	Yes	Yes	No	Yes	No	No	No	No
			Female			Breast carcinoma	Adult Oncology ＆ Hematology [KAH]		D00002197	C509	Yes	Yes	No	Yes	Yes	No	No	No	Yes	No	No	No
			Female			Breast cancer	Employee Health [KAH]		D00002196	C509	Yes	No	No	Yes	No	Yes	No	Yes	No	No	No	No
			Female			Breast cancer	Breast Surgery [KAH]		D00002196	C509	No	Yes	No	Yes	No	No	No	No	No	No	No	No
			Female			Breast cancer	Breast Surgery [KAH]		D00002196	C509	No	Yes	No	No	No	Yes	No	Yes	Yes	No	No	No
			Female			Breast carcinoma	Adult Oncology ＆ Hematology [KAH]		D00002197	C509	Yes	No	No	Yes	No	No	No	No	No	No	No	No
			Female			Breast cancer	Family Medicine [KAH]		D00002196	C509	No	No	No	Yes	No	Yes	No	Yes	No	No	No	No
			Female			Breast cancer	Breast Surgery [KAH]		D00002196	C509	No	No	No	No	No	Yes	No	Yes	Yes	No	No	No
			Female			Breast cancer	Adult Oncology ＆ Hematology [KAH]		D00002196	C509	No	No	No	Yes	Yes	Yes	No	No	Yes	No	Yes	No
			Female			Breast cancer	Family Medicine [KAH]		D00002196	C509	No	No	No	Yes	No	Yes	No	Yes	Yes	No	No	No
			Female			Breast cancer	Anticoagulation [KAH]		D00002196	C509	No	No	No	Yes	No	Yes	No	Yes	Yes	No	No	No
			Female			Phyllodes tumor of breast(malignant)	Breast Surgery [KAH]		D00002233	C509	No	Yes	No	Yes	Yes	No	No	Yes	No	No	No	No
			Female			Breast cancer	Breast Surgery [KAH]		D00002196	C509	No	No	No	Yes	No	No	No	Yes	No	No	No	No
			Female			Breast cancer	Breast Surgery [KAH]		D00002196	C509	No	No	No	Yes	No	Yes	No	No	No	No	No	No
			Female			Breast carcinoma	Adult Oncology ＆ Hematology [KAH]		D00002197	C509	Yes	No	No	Yes	No	No	No	No	No	No	No	No
			Female			Breast cancer	Breast Surgery [KAH]		D00002196	C509	No	Yes	No	Yes	No	No	No	Yes	No	No	No	No
			Female			Breast carcinoma	Adult Oncology ＆ Hematology [KAH]		D00002197	C509	No	Yes	No	Yes	No	Yes	Yes	No	Yes	No	No	Yes
			Female			Breast cancer	Adult Oncology ＆ Hematology [KAH]		D00002196	C509	Yes	Yes	No	Yes	No	Yes	No	No	Yes	No	No	Yes
			Female			Breast cancer	Plastic Surgery [KAH]		D00002196	C509	Yes	No	No	Yes	No	Yes	No	No	No	No	No	No
			Female			Family history of malignant neoplasm of breast	Breast Surgery [KAH]		D00038627	Z803	No	No	No	No	No	No	No	No	No	No	No	No
			Female			Breast cancer	Adult Oncology ＆ Hematology [KAH]		D00002196	C509	No	No	No	Yes	No	Yes	No	Yes	Yes	No	No	No
			Female			Breast cancer	Breast Surgery [KAH]		D00002196	C509	No	Yes	No	No	No	Yes	No	Yes	Yes	No	No	No
			Female			Invasive breast cancer	General Surgery [KAH]		D00002214	C509	No	No	No	No	No	Yes	No	Yes	No	No	No	No
			Female			Breast carcinoma	Emergency Rooms [KAH]		D00002197	C509	No	No	No	Yes	No	No	No	No	No	No	No	No
			Female			Breast cancer	Internal Medicine [KAH]		D00002196	C509	Yes	Yes	No	Yes	No	Yes	Yes	Yes	Yes	No	Yes	No
			Female			Breast carcinoma	Internal Medicine [KAH]		D00002197	C509	No	No	No	Yes	No	Yes	No	No	Yes	No	No	Yes
			Female			Family history of malignant neoplasm of breast	Breast Surgery [KAH]		D00038627	Z803	No	No	No	No	No	No	No	Yes	No	No	No	No
			Male			Breast carcinoma	Adult Oncology ＆ Hematology [KAH]		D00002197	C509	Yes	No	No	No	No	No	No	No	No	No	No	No
			Female			Breast cancer	Breast Surgery [KAH]		D00002196	C509	No	No	No	Yes	No	No	No	No	Yes	No	No	No
			Female			Breast carcinoma	Adult Oncology ＆ Hematology [KAH]		D00002197	C509	No	No	No	Yes	No	No	No	Yes	No	No	No	No
			Female			Breast cancer	Adult Oncology ＆ Hematology [KAH]		D00002196	C509	No	No	Yes	Yes	No	Yes	No	No	Yes	No	No	No
			Female			Breast cancer	Adult Endocrinology [KAH]		D00002196	C509	No	No	No	Yes	Yes	No	No	Yes	No	No	No	No
			Male			Hereditary breast cancer related to BRCA1	Breast Surgery [KAH]		D00002206	C509	No	No	No	Yes	No	No	No	No	No	No	No	No
			Female			Breast carcinoma	Emergency Rooms [KAH]		D00002197	C509	No	No	No	Yes	No	No	No	No	No	No	No	No
			Female			Breast cancer	Breast Surgery [KAH]		D00002196	C509	Yes	No	No	Yes	No	Yes	No	No	No	No	No	No
			Female			Breast carcinoma	Adult Oncology ＆ Hematology [KAH]		D00002197	C509	No	No	No	Yes	No	No	No	No	No	No	No	No
			Female			Breast cancer	Adult Oncology ＆ Hematology [KAH]		D00002196	C509	No	No	No	Yes	No	No	No	Yes	No	No	No	No
			Female			Breast cancer	Clinical Nursing [KAH]		D00002196	C509	No	Yes	No	Yes	No	No	No	No	No	No	No	No
			Female			Breast cancer	Adult Oncology ＆ Hematology [KAH]		D00002196	C509	Yes	No	No	No	No	No	No	No	No	No	No	No
			Female			Breast carcinoma	Internal Medicine [KAH]		D00002197	C509	No	No	No	Yes	No	Yes	No	Yes	Yes	No	No	No
			Male			Breast cancer	Adult Cardiology [KAH]		D00002196	C509	No	No	No	No	No	No	No	No	No	No	No	No
			Female			History of breast cancer	Emergency Rooms [KAH]		D00021459	Z853	Yes	No	No	Yes	No	Yes	No	No	No	No	No	No
			Female			Malignant neoplasm of upper-outer quadrant of breast	Employee Health [KAH]		D00023532	C504	No	Yes	No	No	No	No	No	Yes	No	No	No	No
			Female			Breast cancer	Breast Surgery [KAH]		D00002196	C509	No	No	No	Yes	No	No	No	No	No	No	No	No
			Female			Breast carcinoma	Anticoagulation [KAH]		D00002197	C509	No	Yes	No	Yes	No	No	No	Yes	Yes	No	No	No
			Female			Breast cancer	Adult Oncology ＆ Hematology [KAH]		D00002196	C509	No	No	No	Yes	No	Yes	No	No	No	No	No	No
			Female			Breast cancer	Breast Surgery [KAH]		D00002196	C509	No	No	No	Yes	No	Yes	No	Yes	Yes	No	No	No
			Female			Breast carcinoma	Adult Oncology ＆ Hematology [KAH]		D00002197	C509	No	No	No	Yes	No	No	No	No	Yes	No	No	No
			Female			Infiltrating ductal carcinoma of breast	Emergency Rooms [KAH]		D00002208	C509	Yes	Yes	No	Yes	No	Yes	No	Yes	Yes	No	No	No
			Female			Breast cancer	Adult Oncology ＆ Hematology [KAH]		D00002196	C509	No	No	No	Yes	No	Yes	No	No	No	No	No	No
			Female			Breast cancer	Breast Surgery [KAH]		D00002196	C509	No	Yes	No	Yes	No	Yes	Yes	Yes	Yes	No	No	No
			Female			Breast carcinoma	Adult Oncology ＆ Hematology [KAH]		D00002197	C509	No	No	No	Yes	No	No	No	No	No	No	No	No
			Female			Breast cancer	Adult Oncology ＆ Hematology [KAH]		D00002196	C509	No	Yes	No	No	No	Yes	No	No	Yes	No	No	No
			Female			Breast carcinoma	Adult Oncology ＆ Hematology [KAH]		D00002197	C509	No	Yes	No	Yes	No	Yes	No	Yes	No	No	No	No
			Female			Breast cancer	Adult Oncology ＆ Hematology [KAH]		D00002196	C509	No	No	No	Yes	No	No	No	No	No	No	No	No
			Female			Hereditary breast cancer related to BRCA2	Obstetrics ＆ Gynaecology [KAH]		D00002207	C509	No	No	No	Yes	No	No	No	No	No	No	No	No
			Female			Breast carcinoma	Obstetrics ＆ Gynaecology [KAH]		D00002197	C509	No	No	No	Yes	No	No	No	No	No	No	No	No
			Female			Breast cancer	Adult Oncology ＆ Hematology [KAH]		D00002196	C509	Yes	No	No	Yes	No	No	No	No	No	No	No	No
			Female			Breast carcinoma	Adult Oncology ＆ Hematology [KAH]		D00002197	C509	Yes	Yes	No	Yes	No	No	No	Yes	Yes	No	No	No
			Female			Breast carcinoma	Adult Oncology ＆ Hematology [KAH]		D00002197	C509	Yes	No	No	No	No	No	No	No	No	No	No	No
			Female			Breast carcinoma	Adult Oncology ＆ Hematology [KAH]		D00002197	C509	No	No	No	Yes	No	No	No	No	No	No	No	No
			Female			Breast carcinoma	Anticoagulation [KAH]		D00002197	C509	No	Yes	No	Yes	No	No	No	Yes	Yes	No	No	No
			Female			Breast cancer	Family Medicine [KAH]		D00002196	C509	No	No	No	Yes	No	Yes	No	Yes	Yes	No	No	No
			Female			Breast cancer	Adult Oncology ＆ Hematology [KAH]		D00002196	C509	No	No	No	Yes	No	No	No	No	No	No	No	No
			Female			Breast cancer	Breast Surgery [KAH]		D00002196	C509	No	Yes	No	Yes	No	No	No	Yes	Yes	No	No	No
			Female			Breast cancer	Adult Oncology ＆ Hematology [KAH]		D00002196	C509	No	No	No	Yes	No	No	No	No	No	No	No	No
			Female			Breast cancer	Adult Oncology ＆ Hematology [KAH]		D00002196	C509	No	No	No	Yes	No	No	No	No	No	No	No	No
			Female			Breast cancer	Adult Oncology ＆ Hematology [KAH]		D00002196	C509	Yes	No	No	No	No	No	No	No	No	No	No	No
			Female			Breast cancer	Anticoagulation [KAH]		D00002196	C509	No	Yes	No	Yes	No	No	No	No	No	No	No	No
			Male			Breast cancer	Adult Oncology ＆ Hematology [KAH]		D00002196	C509	No	No	No	Yes	No	Yes	No	Yes	Yes	No	No	No
			Female			Breast cancer	Breast Surgery [KAH]		D00002196	C509	No	No	No	Yes	No	Yes	No	No	No	No	No	No
			Female			Breast cancer	Breast Surgery [KAH]		D00002196	C509	Yes	Yes	No	Yes	No	Yes	No	Yes	Yes	No	No	No
			Female			Family history of malignant neoplasm of breast	Breast Surgery [KAH]		D00038627	Z803	No	No	No	No	No	No	No	Yes	No	No	No	No
			Female			Breast cancer	Breast Surgery [KAH]		D00002196	C509	Yes	No	No	Yes	No	Yes	Yes	Yes	Yes	No	No	No
			Female			Breast cancer	Obstetrics ＆ Gynaecology [KAH]		D00002196	C509	No	No	No	Yes	No	No	No	No	No	No	No	No
			Female			Breast cancer	Breast Surgery [KAH]		D00002196	C509	No	No	No	Yes	No	No	No	No	No	No	No	Yes
			Female			Breast cancer	Breast Surgery [KAH]		D00002196	C509	No	No	No	Yes	No	No	No	No	No	No	No	No
			Female			Breast cancer	Adult Oncology ＆ Hematology [KAH]		D00002196	C509	Yes	Yes	No	No	No	Yes	No	Yes	Yes	No	No	No
			Female			Breast cancer	Breast Surgery [KAH]		D00002196	C509	No	No	No	Yes	No	No	No	No	No	No	No	No
			Female			Breast carcinoma	Adult Oncology ＆ Hematology [KAH]		D00002197	C509	No	No	No	Yes	No	No	No	No	No	No	No	No
			Female			Breast cancer	Breast Surgery [KAH]		D00002196	C509	No	Yes	No	No	No	Yes	No	Yes	Yes	No	Yes	No
			Female			Breast cancer	Clinical Nursing [KAH]		D00002196	C509	No	Yes	No	Yes	No	No	No	No	No	No	No	No
			Female			Breast cancer	Breast Surgery [KAH]		D00002196	C509	No	No	No	No	No	No	No	Yes	Yes	No	No	No
			Female			Family history of malignant neoplasm of breast	Breast Surgery [KAH]		D00038627	Z803	No	No	Yes	No	No	No	No	No	No	No	No	No
			Female			Breast cancer	Breast Surgery [KAH]		D00002196	C509	No	No	No	No	No	No	No	No	No	No	No	No
			Female			Breast carcinoma	Family Medicine [KAH]		D00002197	C509	No	No	No	Yes	No	No	No	No	No	No	No	No
			Female			Breast cancer	Adult Oncology ＆ Hematology [KAH]		D00002196	C509	Yes	No	No	Yes	No	Yes	No	No	No	No	No	No
			Female			Breast cancer	Breast Surgery [KAH]		D00002196	C509	No	Yes	No	No	No	Yes	No	Yes	Yes	No	No	No
			Female			Breast cancer	Breast Surgery [KAH]		D00002196	C509	No	No	No	No	No	No	No	No	No	No	No	No
			Female			Malignant neoplasm of female breast	Breast Surgery [KAH]		D00002218	C509	No	No	No	Yes	No	No	No	No	No	No	No	No
			Female			Family history of malignant neoplasm of breast	Breast Surgery [KAH]		D00038627	Z803	No	Yes	No	No	No	No	No	No	No	No	No	No
			Female			Breast cancer	Adult Oncology ＆ Hematology [KAH]		D00002196	C509	Yes	No	No	Yes	No	Yes	No	No	No	No	No	No
			Female			Breast carcinoma	Obstetrics ＆ Gynaecology [KAH]		D00002197	C509	No	No	No	Yes	No	No	No	No	No	No	No	No
			Female			Breast cancer	Adult Oncology ＆ Hematology [KAH]		D00002196	C509	No	No	No	Yes	No	Yes	No	No	Yes	No	No	No
			Female			Breast carcinoma	Adult Oncology ＆ Hematology [KAH]		D00002197	C509	Yes	Yes	No	Yes	No	No	No	No	No	No	No	No
			Female			Breast cancer	Medical Imaging [KAH]		D00002196	C509	No	No	No	No	No	No	No	No	No	No	No	No
			Female			Breast cancer	Breast Surgery [KAH]		D00002196	C509	No	No	No	No	No	No	No	No	No	No	No	No
			Female			Breast cancer	Cardiology ＆ CCU [KAH]		D00002196	C509	No	No	No	No	No	Yes	No	Yes	Yes	No	No	Yes
			Female			Family history of malignant neoplasm of breast	Breast Surgery [KAH]		D00038627	Z803	No	No	No	No	Yes	No	No	No	No	No	No	No
			Female			Breast cancer	Adult Oncology ＆ Hematology [KAH]		D00002196	C509	No	No	No	Yes	No	No	No	No	No	No	No	No
			Female			Breast cancer	Breast Surgery [KAH]		D00002196	C509	No	No	No	Yes	No	Yes	No	Yes	Yes	No	No	No
			Female			Breast cancer	Emergency Rooms [KAH]		D00002196	C509	No	No	No	Yes	No	No	No	No	No	No	No	No
			Female			Breast carcinoma	Adult Oncology ＆ Hematology [KAH]		D00002197	C509	Yes	No	No	No	No	Yes	No	Yes	Yes	No	No	Yes
			Female			Breast cancer	Breast Surgery [KAH]		D00002196	C509	No	No	No	No	No	No	No	Yes	Yes	No	No	No
			Female			Breast cancer	Vascular Surgery [KAH]		D00002196	C509	Yes	No	No	Yes	No	No	No	No	No	No	No	No
			Female			Breast carcinoma	Adult Oncology ＆ Hematology [KAH]		D00002197	C509	Yes	No	No	Yes	No	No	No	No	No	No	No	No
			Female			Family history of malignant neoplasm of breast	Breast Surgery [KAH]		D00038627	Z803	No	No	No	No	No	No	No	Yes	No	No	No	No
			Female			Breast carcinoma	Adult Oncology ＆ Hematology [KAH]		D00002197	C509	Yes	Yes	No	Yes	No	Yes	No	No	No	No	No	No
			Female			Breast carcinoma	Adult Oncology ＆ Hematology [KAH]		D00002197	C509	No	No	No	Yes	No	No	No	No	No	No	No	No
			Female			Phyllodes tumor of breast(malignant)	Adult Oncology ＆ Hematology [KAH]		D00002233	C509	No	No	No	No	No	No	No	No	No	No	No	No
			Female			Family history of malignant neoplasm of breast	Breast Surgery [KAH]		D00038627	Z803	No	Yes	No	No	No	Yes	No	Yes	No	No	No	No
			Female			Breast cancer	Adult Oncology ＆ Hematology [KAH]		D00002196	C509	Yes	No	No	No	No	No	No	No	No	No	No	No
			Male			Breast cancer	Vascular Surgery [KAH]		D00002196	C509	No	No	No	Yes	No	Yes	No	No	No	No	No	No
			Female			Breast cancer	Breast Surgery [KAH]		D00002196	C509	No	No	No	No	No	No	No	No	No	No	No	No
			Female			Breast cancer	Emergency Rooms [KAH]		D00002196	C509	Yes	No	No	Yes	No	No	No	No	No	No	No	No
			Female			Breast cancer	Internal Medicine [KAH]		D00002196	C509	Yes	No	No	Yes	No	Yes	No	Yes	Yes	No	No	No
			Female			Breast cancer	Breast Surgery [KAH]		D00002196	C509	No	Yes	No	No	No	Yes	No	Yes	Yes	No	No	No
			Female			Breast cancer	Adult Oncology ＆ Hematology [KAH]		D00002196	C509	Yes	No	No	No	No	No	No	No	No	No	No	No
			Female			Breast cancer	Breast Surgery [KAH]		D00002196	C509	No	No	No	Yes	No	No	No	No	No	No	No	No
			Female			Hereditary breast cancer	Obstetrics ＆ Gynaecology [KAH]		D00002205	C509	No	No	No	Yes	No	No	No	Yes	No	No	No	No
			Female			Breast cancer	Adult Pulmonology [KAH]		D00002196	C509	No	No	No	Yes	No	No	No	No	No	No	No	No
			Female			Family history of malignant neoplasm of breast	Breast Surgery [KAH]		D00038627	Z803	No	No	No	No	No	No	No	No	No	No	No	No
			Female			Breast cancer	Breast Surgery [KAH]		D00002196	C509	No	No	No	Yes	No	Yes	No	No	No	No	No	No
			Female			Breast cancer	Adult Pulmonology [KAH]		D00002196	C509	Yes	No	No	Yes	No	Yes	No	No	Yes	No	No	No
			Female			Breast carcinoma	Internal Medicine [KAH]		D00002197	C509	Yes	No	No	Yes	No	No	No	No	No	No	No	No
			Female			Breast cancer	Breast Surgery [KAH]		D00002196	C509	No	No	No	Yes	No	No	No	No	No	No	No	No
			Female			Family history of malignant neoplasm of breast	Breast Surgery [KAH]		D00038627	Z803	No	No	No	No	No	No	No	Yes	No	No	No	No
			Female			Breast cancer	Breast Surgery [KAH]		D00002196	C509	Yes	No	No	Yes	No	Yes	No	Yes	Yes	No	No	No
			Female			Breast cancer	Breast Surgery [KAH]		D00002196	C509	No	No	No	Yes	No	No	No	No	No	No	No	No
			Female			Breast cancer	Breast Surgery [KAH]		D00002196	C509	No	No	No	No	No	No	No	No	No	No	No	No
			Female			Breast carcinoma	Adult Oncology ＆ Hematology [KAH]		D00002197	C509	Yes	No	No	Yes	No	No	No	No	Yes	No	No	No
			Female			Breast cancer	Breast Surgery [KAH]		D00002196	C509	No	No	No	No	No	Yes	No	No	No	No	No	No
			Female			Breast carcinoma	Adult Oncology ＆ Hematology [KAH]		D00002197	C509	Yes	No	No	Yes	No	Yes	No	Yes	Yes	No	No	No
			Female			Breast carcinoma	Adult Oncology ＆ Hematology [KAH]		D00002197	C509	Yes	No	No	Yes	Yes	Yes	No	No	No	No	No	No
			Female			Breast cancer	Adult Oncology ＆ Hematology [KAH]		D00002196	C509	No	No	No	Yes	No	Yes	No	No	No	No	No	No
			Female			Breast carcinoma	Emergency Rooms [KAH]		D00002197	C509	No	No	No	Yes	No	No	No	No	Yes	No	No	No
			Female			Breast cancer	Breast Surgery [KAH]		D00002196	C509	No	Yes	No	Yes	No	Yes	No	Yes	No	No	No	No
			Female			Breast cancer	Internal Medicine [KAH]		D00002196	C509	No	No	No	Yes	No	No	No	No	No	No	No	No
			Female			Breast carcinoma	Adult Oncology ＆ Hematology [KAH]		D00002197	C509	No	No	No	Yes	No	No	No	No	No	No	No	No
			Female			Breast carcinoma	Adult Oncology ＆ Hematology [KAH]		D00002197	C509	Yes	No	No	Yes	No	Yes	No	No	No	No	No	No
			Female			Breast cancer	Obstetrics ＆ Gynaecology [KAH]		D00002196	C509	No	No	No	Yes	No	No	No	No	No	No	No	No
			Female			Breast cancer of axillary tail	Breast Surgery [KAH]		D00002190	C506	Yes	No	No	Yes	No	No	No	No	No	No	No	No
			Female			Breast cancer	Family Medicine [KAH]		D00002196	C509	No	No	Yes	Yes	No	No	No	Yes	No	No	No	No
			Female			Breast cancer	Adult Oncology ＆ Hematology [KAH]		D00002196	C509	No	No	No	Yes	No	Yes	No	No	No	No	No	No
			Female			Breast carcinoma	Adult Oncology ＆ Hematology [KAH]		D00002197	C509	Yes	No	No	Yes	No	No	No	No	No	No	No	No
			Male			Breast carcinoma	Adult Oncology ＆ Hematology [KAH]		D00002197	C509	No	No	No	Yes	No	Yes	No	No	No	No	No	No
			Female			Breast carcinoma	Internal Medicine [KAH]		D00002197	C509	Yes	No	No	Yes	No	Yes	No	No	No	No	No	No
			Female			Breast carcinoma	Adult Oncology ＆ Hematology [KAH]		D00002197	C509	No	No	No	Yes	No	Yes	No	No	Yes	No	No	No
			Female			Family history of malignant neoplasm of breast	Breast Surgery [KAH]		D00038627	Z803	No	No	No	No	No	No	No	No	No	No	No	No
			Female			Breast carcinoma	Internal Medicine [KAH]		D00002197	C509	No	No	No	Yes	Yes	No	No	Yes	No	No	No	No
			Female			Breast carcinoma	Adult Oncology ＆ Hematology [KAH]		D00002197	C509	Yes	No	No	Yes	No	No	No	No	No	No	No	No
			Female			Breast cancer	Breast Surgery [KAH]		D00002196	C509	Yes	No	No	Yes	No	No	No	No	No	No	No	No
			Female			Breast cancer	Adult Oncology ＆ Hematology [KAH]		D00002196	C509	Yes	No	No	Yes	No	No	No	No	No	No	No	No
			Female			Breast cancer	Emergency Rooms [KAH]		D00002196	C509	No	No	No	Yes	No	Yes	No	No	No	No	No	No
			Female			Hereditary breast cancer related to BRCA2	Obstetrics ＆ Gynecology [KAH]		D00002207	C509	Yes	No	No	Yes	No	Yes	No	No	Yes	No	No	No
			Female			Breast carcinoma	Clinical Nursing [KAH]		D00002197	C509	Yes	No	No	No	No	Yes	No	No	No	No	No	No
			Female			Breast carcinoma	Adult Oncology ＆ Hematology [KAH]		D00002197	C509	Yes	No	No	Yes	No	No	No	No	No	No	No	No
			Female			Breast cancer	Breast Surgery [KAH]		D00002196	C509	No	No	No	Yes	No	No	No	No	No	No	No	No
			Female			Breast carcinoma	Adult Oncology ＆ Hematology [KAH]		D00002197	C509	Yes	No	No	Yes	No	No	No	No	No	No	No	No
			Female			Breast carcinoma	Adult Oncology ＆ Hematology [KAH]		D00002197	C509	Yes	No	No	Yes	Yes	No	No	No	No	No	No	No
			Female			Breast cancer	Adult Oncology ＆ Hematology [KAH]		D00002196	C509	No	No	No	Yes	No	Yes	No	No	Yes	No	Yes	No
			Female			Breast cancer	Breast Surgery [KAH]		D00002196	C509	No	No	No	Yes	No	No	No	No	No	No	No	No
			Female			History of breast cancer	Emergency Rooms [KAH]		D00021459	Z853	Yes	No	No	Yes	No	No	No	No	No	No	No	No
			Female			Breast carcinoma	Emergency Rooms [KAH]		D00002197	C509	No	No	No	Yes	No	No	No	No	No	No	No	No
			Female			Breast cancer	Adult Oncology ＆ Hematology [KAH]		D00002196	C509	Yes	No	No	Yes	No	No	No	No	No	No	No	No
			Female			Breast cancer	Breast Surgery [KAH]		D00002196	C509	No	Yes	No	Yes	No	No	No	Yes	No	No	No	No
			Female			Breast cancer	Emergency Rooms [KAH]		D00002196	C509	No	No	No	Yes	No	No	No	No	No	No	No	No
			Female			Breast cancer	Emergency Rooms [KAH]		D00002196	C509	No	No	No	Yes	No	Yes	No	No	No	No	No	No
			Female			Breast carcinoma	Adult Oncology ＆ Hematology [KAH]		D00002197	C509	No	No	No	No	No	No	No	No	Yes	No	No	No
			Female			Breast cancer	Breast Surgery [KAH]		D00002196	C509	No	No	No	Yes	No	No	No	No	No	No	No	No
			Female			Breast cancer	Family Medicine [KAH]		D00002196	C509	No	No	No	Yes	No	No	No	No	No	No	No	No
			Female			Breast carcinoma	Adult Oncology ＆ Hematology [KAH]		D00002197	C509	No	No	No	No	No	No	No	No	No	No	No	No
			Female			Breast cancer	Breast Surgery [KAH]		D00002196	C509	No	No	No	Yes	No	No	No	No	No	No	No	No
			Female			Breast cancer	Breast Surgery [KAH]		D00002196	C509	Yes	No	No	Yes	No	No	Yes	Yes	Yes	No	No	No
			Female			Breast cancer	Breast Surgery [KAH]		D00002196	C509	No	No	No	Yes	No	Yes	No	Yes	Yes	No	No	No
			Female			Breast cancer	Emergency Rooms [KAH]		D00002196	C509	No	No	No	Yes	No	No	No	No	No	No	No	No
			Female			Family history of malignant neoplasm of breast	Breast Surgery [KAH]		D00038627	Z803	No	No	No	No	No	Yes	No	Yes	Yes	No	No	No
			Female			Breast cancer	Adult Oncology ＆ Hematology [KAH]		D00002196	C509	No	No	No	Yes	No	Yes	No	No	Yes	No	No	No
			Female			Family history of malignant neoplasm of breast	Breast Surgery [KAH]		D00038627	Z803	No	No	No	No	No	No	No	No	No	No	No	No
			Female			Breast cancer	Breast Surgery [KAH]		D00002196	C509	No	No	No	Yes	No	No	No	No	No	No	No	No
			Female			Breast cancer	Breast Surgery [KAH]		D00002196	C509	Yes	No	No	Yes	No	No	No	No	No	No	No	No
			Female			Breast carcinoma	Anticoagulation [KAH]		D00002197	C509	No	No	No	Yes	No	No	No	Yes	Yes	No	No	No
			Female			Hereditary breast cancer related to BRCA2	Obstetrics ＆ Gynaecology [KAH]		D00002207	C509	Yes	No	No	Yes	No	No	No	No	No	No	No	No
			Female			Breast cancer	Breast Surgery [KAH]		D00002196	C509	Yes	No	No	No	No	No	No	No	No	No	No	No
			Female			Hereditary breast cancer related to BRCA2	General Surgery [KAH]		D00002207	C509	No	No	No	No	No	No	No	No	No	No	No	No
			Female			Breast cancer	Adult Oncology ＆ Hematology [KAH]		D00002196	C509	No	No	No	No	No	No	No	No	No	No	No	No
			Female			Breast cancer	Adult Oncology ＆ Hematology [KAH]		D00002196	C509	No	No	No	No	No	No	No	No	No	No	No	No
			Female			Breast cancer	Adult Oncology ＆ Hematology [KAH]		D00002196	C509	No	No	No	No	No	No	No	No	No	No	No	No
			Female			Breast cancer	Adult Oncology ＆ Hematology [KAH]		D00002196	C509	No	No	No	Yes	No	No	No	No	No	No	No	No
			Female			Breast carcinoma	Adult Oncology ＆ Hematology [KAH]		D00002197	C509	No	No	No	No	No	Yes	No	No	No	No	No	No
			Female			Breast carcinoma	Adult Oncology ＆ Hematology [KAH]		D00002197	C509	Yes	No	No	No	No	No	No	No	No	No	No	No
			Female			Breast cancer	Adult Oncology ＆ Hematology [KAH]		D00002196	C509	No	No	No	No	No	No	No	No	No	No	No	No
			Female			Breast cancer	Emergency Rooms [KAH]		D00002196	C509	No	No	No	No	No	No	No	No	No	No	No	No
			Female			Breast cancer	Breast Surgery [KAH]		D00002196	C509	No	No	No	No	No	No	No	No	No	No	No	No
			Female			Breast carcinoma	Adult Oncology ＆ Hematology [KAH]		D00002197	C509	Yes	No	No	No	No	No	No	No	No	No	No	No
			Female			Family history of malignant neoplasm of breast	Breast Surgery [KAH]		D00038627	Z803	No	No	No	No	No	No	No	No	No	No	No	No
			Female			Breast cancer	Employee Health [KAH]		D00002196	C509	No	No	No	No	No	No	No	No	No	No	No	No
